# Long-read sequencing of an advanced cancer cohort resolves rearrangements, unravels haplotypes, and reveals methylation landscapes

**DOI:** 10.1101/2024.02.20.24302959

**Authors:** Kieran O’Neill, Erin Pleasance, Jeremy Fan, Vahid Akbari, Glenn Chang, Katherine Dixon, Veronika Csizmok, Signe MacLennan, Vanessa Porter, Andrew Galbraith, Cameron J. Grisdale, Luka Culibrk, John H. Dupuis, Richard Corbett, James Hopkins, Reanne Bowlby, Pawan Pandoh, Duane E. Smailus, Dean Cheng, Tina Wong, Connor Frey, Yaoqing Shen, Luis F. Paulin, Fritz J. Sedlazeck, Jessica M.T. Nelson, Eric Chuah, Karen L. Mungall, Richard A. Moore, Robin Coope, Andrew J. Mungall, Melissa K. McConechy, Laura M. Williamson, Kasmintan A. Schrader, Stephen Yip, Marco A. Marra, Janessa Laskin, Steven J.M. Jones

## Abstract

The Long-read POG dataset comprises a cohort of 189 patient tumours and 41 matched normal samples sequenced using the Oxford Nanopore Technologies PromethION platform. This dataset from the Personalized Oncogenomics (POG) program and the Marathon of Hope Cancer Centres Network includes accompanying DNA and RNA short-read sequence data, analytics, and clinical information. We show the potential of long-read sequencing for resolving complex cancer-related structural variants, viral integrations, and extrachromosomal circular DNA. Long-range phasing of variants facilitates the discovery of allelically differentially methylated regions (aDMRs) and allele-specific expression, including recurrent aDMRs in the cancer genes *RET* and *CDKN2A*. Germline promoter methylation in *MLH1* can be directly observed in Lynch syndrome. Promoter methylation in *BRCA1* and *RAD51C* is a likely driver behind patterns of homologous recombination deficiency where no driver mutation was found. This dataset demonstrates applications for long-read sequencing in precision medicine, and is available as a resource for developing analytical approaches using this technology.
