## Supplementary Table 7 for "Long-read sequencing of an advanced cancer cohort resolves rearrangements, unravels haplotypes, and reveals methylation landscapes"

### Sheet: Sheet1
Accession	Name	Class
ENCFF002HXC	transverse-colon_ENCFF002HXC	transverse-colon
ENCFF053FUK	testis_ENCFF053FUK	testis
ENCFF059FZP	esophagus-muscularis-mucosa_ENCFF059FZP	esophagus-muscularis-mucosa
ENCFF080ETP	right-lobe-of-liver_ENCFF080ETP	right-lobe-of-liver
ENCFF103RKF	small-intestine_ENCFF103RKF	small-intestine
ENCFF106PBJ	urinary-bladder_ENCFF106PBJ	urinary-bladder
ENCFF116FSD	pancreas_ENCFF116FSD	pancreas
ENCFF118TEJ	lung_ENCFF118TEJ	lung
ENCFF124RNJ	tibial-nerve_ENCFF124RNJ	tibial-nerve
ENCFF147BRA	stomach_ENCFF147BRA	stomach
ENCFF164FKV	thymus_ENCFF164FKV	thymus
ENCFF173JMJ	adipose-tissue_ENCFF173JMJ	adipose-tissue
ENCFF182DUG	esophagus-squamous-epithelium_ENCFF182DUG	esophagus-squamous-epithelium
ENCFF185SFW	pancreas_ENCFF185SFW	pancreas
ENCFF186IPX	stomach_ENCFF186IPX	stomach
ENCFF236EBZ	psoas-muscle_ENCFF236EBZ	psoas-muscle
ENCFF238STM	thyroid-gland_ENCFF238STM	thyroid-gland
ENCFF312XZH	small-intestine_ENCFF312XZH	small-intestine
ENCFF318IKY	heart-left-ventricle_ENCFF318IKY	heart-left-ventricle
ENCFF334FAC	aorta_ENCFF334FAC	aorta
ENCFF341TLB	psoas-muscle_ENCFF341TLB	psoas-muscle
ENCFF402FIK	tibial-nerve_ENCFF402FIK	tibial-nerve
ENCFF448JRP	gastroesophageal-sphincter_ENCFF448JRP	gastroesophageal-sphincter
ENCFF454NPL	ovary_ENCFF454NPL	ovary
ENCFF471ZUS	heart-left-ventricle_ENCFF471ZUS	heart-left-ventricle
ENCFF501MTJ	heart-left-ventricle_ENCFF501MTJ	heart-left-ventricle
ENCFF509SPS	spleen_ENCFF509SPS	spleen
ENCFF513ROZ	heart-left-ventricle_ENCFF513ROZ	heart-left-ventricle
ENCFF515NMT	adrenal-gland_ENCFF515NMT	adrenal-gland
ENCFF520YPF	lower-leg-skin_ENCFF520YPF	lower-leg-skin
ENCFF526GLN	heart-right-ventricle_ENCFF526GLN	heart-right-ventricle
ENCFF528JMA	adipose-tissue_ENCFF528JMA	adipose-tissue
ENCFF532PDE	upper-lobe-of-left-lung_ENCFF532PDE	upper-lobe-of-left-lung
ENCFF537YTL	prostate-gland_ENCFF537YTL	prostate-gland
ENCFF550JZN	gastroesophageal-sphincter_ENCFF550JZN	gastroesophageal-sphincter
ENCFF556VBV	body-of-pancreas_ENCFF556VBV	body-of-pancreas
ENCFF586VVJ	stomach_ENCFF586VVJ	stomach
ENCFF603FFT	adrenal-gland_ENCFF603FFT	adrenal-gland
ENCFF603VRI	esophagus_ENCFF603VRI	esophagus
ENCFF644GYV	spleen_ENCFF644GYV	spleen
ENCFF649IEY	suprapubic-skin_ENCFF649IEY	suprapubic-skin
ENCFF663OPO	psoas-muscle_ENCFF663OPO	psoas-muscle
ENCFF703YFI	spleen_ENCFF703YFI	spleen
ENCFF713FNB	lung_ENCFF713FNB	lung
ENCFF716SXG	ovary_ENCFF716SXG	ovary
ENCFF749EMV	thyroid-gland_ENCFF749EMV	thyroid-gland
ENCFF763XIL	ovary_ENCFF763XIL	ovary
ENCFF821OMH	upper-lobe-of-left-lung_ENCFF821OMH	upper-lobe-of-left-lung
ENCFF835CZU	body-of-pancreas_ENCFF835CZU	body-of-pancreas
ENCFF881MWP	sigmoid-colon_ENCFF881MWP	sigmoid-colon
ENCFF909KZA	stomach_ENCFF909KZA	stomach
ENCFF911ZIV	transverse-colon_ENCFF911ZIV	transverse-colon
ENCFF924GLC	esophagus_ENCFF924GLC	esophagus
ENCFF926RAG	testis_ENCFF926RAG	testis
ENCFF942KJO	adrenal-gland_ENCFF942KJO	adrenal-gland
ENCFF956ACC	spleen_ENCFF956ACC	spleen
ENCFF964ESU	sigmoid-colon_ENCFF964ESU	sigmoid-colon
ENCFF978LIV	lower-leg-skin_ENCFF978LIV	lower-leg-skin
ENCFF982PHK	spleen_ENCFF982PHK	spleen
ENCFF988BSW	esophagus-squamous-epithelium_ENCFF988BSW	esophagus-squamous-epithelium
GSM5652176	GSM5652176_Adipocytes-Z000000T7	Adipocytes
GSM5652177	GSM5652177_Adipocytes-Z000000T9	Adipocytes
GSM5652178	GSM5652178_Adipocytes-Z000000T5	Adipocytes
GSM5652179	GSM5652179_Aorta-Endothel-Z00000422	Aorta-Endothelium
GSM5652180	GSM5652180_Aorta-Endothel-Z0000043G	Aorta-Endothelium
GSM5652181	GSM5652181_Saphenous-Vein-Endothel-Z000000RM	Saphenous-Vein-Endothelium
GSM5652182	GSM5652182_Saphenous-Vein-Endothel-Z000000S7	Saphenous-Vein-Endothelium
GSM5652183	GSM5652183_Saphenous-Vein-Endothel-Z000000SB	Saphenous-Vein-Endothelium
GSM5652184	GSM5652184_Kidney-Glomerular-Endothel-Z000000Q5	Kidney-Glomerular-Endothelium
GSM5652185	GSM5652185_Kidney-Glomerular-Endothel-Z00000443	Kidney-Glomerular-Endothelium
GSM5652186	GSM5652186_Kidney-Glomerular-Endothel-Z0000045J	Kidney-Glomerular-Endothelium
GSM5652187	GSM5652187_Kidney-Tubular-Endothel-Z000000PX	Kidney-Tubular-Endothelium
GSM5652188	GSM5652188_Kidney-Tubular-Endothel-Z000000Q3	Kidney-Tubular-Endothelium
GSM5652189	GSM5652189_Kidney-Tubular-Endothel-Z0000042R	Kidney-Tubular-Endothelium
GSM5652190	GSM5652190_Liver-Endothelium-Z000000RB	Liver-Endothelium
GSM5652191	GSM5652191_Lung-Alveolar-Endothel-Z000000Q1	Lung-Alveolar-Endothelium
GSM5652192	GSM5652192_Lung-Alveolar-Endothel-Z000000QK	Lung-Alveolar-Endothelium
GSM5652193	GSM5652193_Lung-Alveolar-Endothel-Z0000045H	Lung-Alveolar-Endothelium
GSM5652194	GSM5652194_Pancreas-Endothel-Z0000042D	Pancreas-Endothelium
GSM5652195	GSM5652195_Pancreas-Endothel-Z0000042X	Pancreas-Endothelium
GSM5652196	GSM5652196_Pancreas-Endothel-Z00000430	Pancreas-Endothelium
GSM5652197	GSM5652197_Pancreas-Islet-Endothel-Z0000042Y	Pancreas-Islet-Endothelium
GSM5652198	GSM5652198_Colon-Fibroblasts-Z0000042A	Colon-Fibroblasts
GSM5652199	GSM5652199_Colon-Fibroblasts-Z0000042C	Colon-Fibroblasts
GSM5652200	GSM5652200_Heart-Fibroblasts-Z0000043R	Heart-Fibroblasts
GSM5652201	GSM5652201_Heart-Fibroblasts-Z0000041V	Heart-Fibroblasts
GSM5652202	GSM5652202_Heart-Fibroblasts-Z0000041W	Heart-Fibroblasts
GSM5652203	GSM5652203_Heart-Fibroblasts-Z0000041X	Heart-Fibroblasts
GSM5652204	GSM5652204_Dermal-Fibroblasts-Z00000423	Dermal-Fibroblasts
GSM5652205	GSM5652205_Skeletal-Muscle-Z00000427	Skeletal-Muscle
GSM5652206	GSM5652206_Skeletal-Muscle-Z00000429	Skeletal-Muscle
GSM5652207	GSM5652207_Aorta-Smooth-Muscle-Z0000041U	Aorta-Smooth-Muscle
GSM5652208	GSM5652208_Coronary-Artery-Smooth-Muscle-Z00000420	Coronary-Artery-Smooth-Muscle
GSM5652209	GSM5652209_Bladder-Smooth-Muscle-Z0000041Z	Bladder-Smooth-Muscle
GSM5652210	GSM5652210_Prostate-Smooth-Muscle-Z0000041Y	Prostate-Smooth-Muscle
GSM5652211	GSM5652211_Lung-Bronchus-Smooth-Muscle-Z00000421	Lung-Bronchus-Smooth-Muscle
GSM5652212	GSM5652212_Heart-Cardiomyocyte-Z0000044G	Heart-Cardiomyocyte
GSM5652213	GSM5652213_Heart-Cardiomyocyte-Z0000044K	Heart-Cardiomyocyte
GSM5652214	GSM5652214_Heart-Cardiomyocyte-Z0000044N	Heart-Cardiomyocyte
GSM5652215	GSM5652215_Heart-Cardiomyocyte-Z0000044P	Heart-Cardiomyocyte
GSM5652216	GSM5652216_Heart-Cardiomyocyte-Z0000044Q	Heart-Cardiomyocyte
GSM5652217	GSM5652217_Heart-Cardiomyocyte-Z0000044R	Heart-Cardiomyocyte
GSM5652218	GSM5652218_Bone-Osteoblasts-Z0000042Z	Bone-Osteoblasts
GSM5652219	GSM5652219_Oligodendrocytes-Z000000TK	Oligodendrocytes
GSM5652220	GSM5652220_Oligodendrocytes-Z0000042E	Oligodendrocytes
GSM5652221	GSM5652221_Oligodendrocytes-Z0000042L	Oligodendrocytes
GSM5652222	GSM5652222_Oligodendrocytes-Z0000042N	Oligodendrocytes
GSM5652223	GSM5652223_Cortex-Neuron-Z000000TF	Cortex-Neuron
GSM5652224	GSM5652224_Neuron-Z000000TH	Neuron
GSM5652225	GSM5652225_Cortex-Neuron-Z0000042F	Cortex-Neuron
GSM5652226	GSM5652226_Cortex-Neuron-Z0000042H	Cortex-Neuron
GSM5652227	GSM5652227_Cortex-Neuron-Z0000042J	Cortex-Neuron
GSM5652228	GSM5652228_Cortex-Neuron-Z0000042M	Cortex-Neuron
GSM5652229	GSM5652229_Cortex-Neuron-Z0000042P	Cortex-Neuron
GSM5652230	GSM5652230_Cortex-Neuron-Z0000042K	Cortex-Neuron
GSM5652231	GSM5652231_Cerebellum-Neuron-Z000000TB	Cerebellum-Neuron
GSM5652232	GSM5652232_Cortex-Neuron-Z000000TD	Cortex-Neuron
GSM5652233	GSM5652233_Liver-Hepatocytes-Z000000R3	Liver-Hepatocytes
GSM5652234	GSM5652234_Liver-Hepatocytes-Z000000T3	Liver-Hepatocytes
GSM5652235	GSM5652235_Liver-Hepatocytes-Z0000043Q	Liver-Hepatocytes
GSM5652236	GSM5652236_Liver-Hepatocytes-Z0000044H	Liver-Hepatocytes
GSM5652237	GSM5652237_Liver-Hepatocytes-Z0000044M	Liver-Hepatocytes
GSM5652238	GSM5652238_Liver-Hepatocytes-Z00000431	Liver-Hepatocytes
GSM5652239	GSM5652239_Pancreas-Duct-Z0000043T	Pancreas-Duct
GSM5652240	GSM5652240_Pancreas-Duct-Z0000043U	Pancreas-Duct
GSM5652241	GSM5652241_Pancreas-Duct-Z0000043V	Pancreas-Duct
GSM5652242	GSM5652242_Pancreas-Duct-Z000000QZ	Pancreas-Duct
GSM5652243	GSM5652243_Pancreas-Acinar-Z000000QX	Pancreas-Acinar
GSM5652244	GSM5652244_Pancreas-Acinar-Z0000043W	Pancreas-Acinar
GSM5652245	GSM5652245_Pancreas-Acinar-Z0000043X	Pancreas-Acinar
GSM5652246	GSM5652246_Pancreas-Acinar-Z0000043Y	Pancreas-Acinar
GSM5652247	GSM5652247_Pancreas-Delta-Z00000451	Pancreas-Delta
GSM5652248	GSM5652248_Pancreas-Delta-Z00000454	Pancreas-Delta
GSM5652249	GSM5652249_Pancreas-Delta-Z00000457	Pancreas-Delta
GSM5652250	GSM5652250_Pancreas-Beta-Z00000452	Pancreas-Beta
GSM5652251	GSM5652251_Pancreas-Beta-Z00000455	Pancreas-Beta
GSM5652252	GSM5652252_Pancreas-Beta-Z00000458	Pancreas-Beta
GSM5652253	GSM5652253_Pancreas-Alpha-Z00000453	Pancreas-Alpha
GSM5652254	GSM5652254_Pancreas-Alpha-Z00000456	Pancreas-Alpha
GSM5652255	GSM5652255_Pancreas-Alpha-Z00000459	Pancreas-Alpha
GSM5652256	GSM5652256_Kidney-Glomerular-Epithelial-Z0000045K	Kidney-Glomerular-Epithelium
GSM5652257	GSM5652257_Kidney-Glomerular-Epithelial-Z0000045L	Kidney-Glomerular-Epithelium
GSM5652258	GSM5652258_Kidney-Tubular-Epithelial-Z000000QH	Kidney-Tubular-Epithelium
GSM5652259	GSM5652259_Kidney-Tubular-Epithelial-Z0000043Z	Kidney-Tubular-Epithelium
GSM5652260	GSM5652260_Kidney-Tubular-Epithelial-Z00000440	Kidney-Tubular-Epithelium
GSM5652261	GSM5652261_Kidney-Glomerular-Podocytes-Z0000042W	Kidney-Glomerular-Podocytes
GSM5652262	GSM5652262_Kidney-Glomerular-Podocytes-Z00000441	Kidney-Glomerular-Podocytes
GSM5652263	GSM5652263_Kidney-Glomerular-Podocytes-Z00000442	Kidney-Glomerular-Podocytes
GSM5652264	GSM5652264_Thyroid-Epithelial-Z0000042S	Thyroid-Epithelium
GSM5652265	GSM5652265_Thyroid-Epithelial-Z0000042T	Thyroid-Epithelium
GSM5652266	GSM5652266_Thyroid-Epithelial-Z0000042U	Thyroid-Epithelium
GSM5652267	GSM5652267_Fallopian-Epithelial-Z000000Q7	Fallopian-Epithelium
GSM5652268	GSM5652268_Fallopian-Epithelial-Z000000S9	Fallopian-Epithelium
GSM5652269	GSM5652269_Fallopian-Epithelial-Z000000UV	Fallopian-Epithelium
GSM5652270	GSM5652270_Ovary-Epithelial-Z000000QT	Ovary-Epithelium
GSM5652271	GSM5652271_Endometrium-Epithelial-Z00000434	Endometrium-Epithelium
GSM5652272	GSM5652272_Endometrium-Epithelial-Z00000435	Endometrium-Epithelium
GSM5652273	GSM5652273_Endometrium-Epithelial-Z0000043S	Endometrium-Epithelium
GSM5652274	GSM5652274_Bone_marrow-Erythrocyte_progenitors-Z000000RF	Bone_marrow-Erythrocyte_progenitors
GSM5652275	GSM5652275_Bone_marrow-Erythrocyte_progenitors-Z000000RH	Bone_marrow-Erythrocyte_progenitors
GSM5652276	GSM5652276_Bone_marrow-Erythrocyte_progenitors-Z000000RK	Bone_marrow-Erythrocyte_progenitors
GSM5652277	GSM5652277_Blood-T-CD3-Z000000TV	Blood-T-CD3
GSM5652278	GSM5652278_Blood-T-CD3-Z000000UP	Blood-T-CD3
GSM5652279	GSM5652279_Blood-T-CD4-Z000000TT	Blood-T-CD4
GSM5652280	GSM5652280_Blood-T-CD4-Z000000U7	Blood-T-CD4
GSM5652281	GSM5652281_Blood-T-CD4-Z000000UM	Blood-T-CD4
GSM5652282	GSM5652282_Blood-T-CD8-Z000000TR	Blood-T-CD8
GSM5652283	GSM5652283_Blood-T-CD8-Z000000U5	Blood-T-CD8
GSM5652284	GSM5652284_Blood-T-CD8-Z000000UK	Blood-T-CD8
GSM5652285	GSM5652285_Blood-T-CenMem-CD4-Z00000417	Blood-T-CenMem-CD4
GSM5652286	GSM5652286_Blood-T-CenMem-CD4-Z0000041D	Blood-T-CenMem-CD4
GSM5652287	GSM5652287_Blood-T-CenMem-CD4-Z0000041N	Blood-T-CenMem-CD4
GSM5652288	GSM5652288_Blood-T-Eff-CD8-Z00000419	Blood-T-Eff-CD8
GSM5652289	GSM5652289_Blood-T-Eff-CD8-Z0000041F	Blood-T-Eff-CD8
GSM5652290	GSM5652290_Blood-T-Eff-CD8-Z0000041Q	Blood-T-Eff-CD8
GSM5652291	GSM5652291_Blood-T-EffMem-CD4-Z00000416	Blood-T-EffMem-CD4
GSM5652292	GSM5652292_Blood-T-EffMem-CD4-Z0000041C	Blood-T-EffMem-CD4
GSM5652293	GSM5652293_Blood-T-EffMem-CD4-Z0000041M	Blood-T-EffMem-CD4
GSM5652294	GSM5652294_Blood-T-EffMem-CD8-Z0000041A	Blood-T-EffMem-CD8
GSM5652295	GSM5652295_Blood-T-EffMem-CD8-Z0000041G	Blood-T-EffMem-CD8
GSM5652296	GSM5652296_Blood-T-Naive-CD4-Z0000041E	Blood-T-Naive-CD4
GSM5652297	GSM5652297_Blood-T-Naive-CD8-Z0000041B	Blood-T-Naive-CD8
GSM5652298	GSM5652298_Blood-T-Naive-CD8-Z0000041H	Blood-T-Naive-CD8
GSM5652299	GSM5652299_Blood-NK-Z000000TM	Blood-NK
GSM5652300	GSM5652300_Blood-NK-Z000000U1	Blood-NK
GSM5652301	GSM5652301_Blood-NK-Z000000UF	Blood-NK
GSM5652302	GSM5652302_Blood-Monocytes-Z000000TP	Blood-Monocytes
GSM5652303	GSM5652303_Blood-Monocytes-Z000000U3	Blood-Monocytes
GSM5652304	GSM5652304_Blood-Monocytes-Z000000UH	Blood-Monocytes
GSM5652305	GSM5652305_Colon-Macrophages-Z00000444	Colon-Macrophages
GSM5652306	GSM5652306_Colon-Macrophages-Z00000446	Colon-Macrophages
GSM5652307	GSM5652307_Liver-Macrophages-Z0000043P	Liver-Macrophages
GSM5652308	GSM5652308_Lung-Alveolar-Macrophages-Z00000448	Lung-Alveolar-Macrophages
GSM5652309	GSM5652309_Lung-Alveolar-Macrophages-Z0000044C	Lung-Alveolar-Macrophages
GSM5652310	GSM5652310_Lung-Interstitial-Macrophages-Z00000447	Lung-Interstitial-Macrophages
GSM5652311	GSM5652311_Lung-Interstitial-Macrophages-Z0000044D	Lung-Interstitial-Macrophages
GSM5652312	GSM5652312_Lung-Interstitial-Macrophages-Z0000044E	Lung-Interstitial-Macrophages
GSM5652313	GSM5652313_Blood-Granulocytes-Z000000TZ	Blood-Granulocytes
GSM5652314	GSM5652314_Blood-Granulocytes-Z000000UD	Blood-Granulocytes
GSM5652315	GSM5652315_Blood-Granulocytes-Z000000UT	Blood-Granulocytes
GSM5652316	GSM5652316_Blood-B-Z000000TX	Blood-B
GSM5652317	GSM5652317_Blood-B-Z000000UB	Blood-B
GSM5652318	GSM5652318_Blood-B-Z000000UR	Blood-B
GSM5652319	GSM5652319_Blood-B-Mem-Z0000041J	Blood-B-Mem
GSM5652320	GSM5652320_Blood-B-Mem-Z0000041K	Blood-B-Mem
GSM5652321	GSM5652321_Epidermal-Keratinocytes-Z00000424	Epidermal-Keratinocytes
GSM5652322	GSM5652322_Tonsil-Palatine-Epithelial-Z000000QF	Tonsil-Palatine-Epithelium
GSM5652323	GSM5652323_Tonsil-Palatine-Epithelial-Z000000RP	Tonsil-Palatine-Epithelium
GSM5652324	GSM5652324_Tonsil-Palatine-Epithelial-Z000000RR	Tonsil-Palatine-Epithelium
GSM5652325	GSM5652325_Tonsil-Pharyngeal-Epithelial-Z000000Q9	Tonsil-Pharyngeal-Epithelium
GSM5652326	GSM5652326_Tonsil-Pharyngeal-Epithelial-Z000000S1	Tonsil-Pharyngeal-Epithelium
GSM5652327	GSM5652327_Tongue-Epithelial-Z000000QV	Tongue-Epithelium
GSM5652328	GSM5652328_Tongue-Epithelial-Z00000449	Tongue-Epithelium
GSM5652329	GSM5652329_Tongue-Epithelial-Z0000044F	Tongue-Epithelium
GSM5652330	GSM5652330_Tongue_base-Epithelial-Z0000044B	Tongue_base-Epithelium
GSM5652331	GSM5652331_Larynx-Epithelial-Z000000QB	Larynx-Epithelium
GSM5652332	GSM5652332_Esophagus-Epithelial-Z000000PZ	Esophagus-Epithelium
GSM5652333	GSM5652333_Esophagus-Epithelial-Z00000426	Esophagus-Epithelium
GSM5652334	GSM5652334_Pharynx-Epithelial-Z0000044A	Pharynx-Epithelium
GSM5652335	GSM5652335_Lung-Bronchus-Epithelial-Z000000QD	Lung-Bronchus-Epithelium
GSM5652336	GSM5652336_Lung-Bronchus-Epithelial-Z000000RZ	Lung-Bronchus-Epithelium
GSM5652337	GSM5652337_Lung-Bronchus-Epithelial-Z000000S5	Lung-Bronchus-Epithelium
GSM5652338	GSM5652338_Prostate-Epithelial-Z000000RV	Prostate-Epithelium
GSM5652339	GSM5652339_Prostate-Epithelial-Z000000S3	Prostate-Epithelium
GSM5652340	GSM5652340_Prostate-Epithelial-Z0000045F	Prostate-Epithelium
GSM5652341	GSM5652341_Prostate-Epithelial-Z0000045G	Prostate-Epithelium
GSM5652342	GSM5652342_Bladder-Epithelial-Z000000QM	Bladder-Epithelium
GSM5652343	GSM5652343_Bladder-Epithelial-Z000000QP	Bladder-Epithelium
GSM5652344	GSM5652344_Bladder-Epithelial-Z0000043F	Bladder-Epithelium
GSM5652345	GSM5652345_Bladder-Epithelial-Z0000044L	Bladder-Epithelium
GSM5652346	GSM5652346_Bladder-Epithelial-Z00000450	Bladder-Epithelium
GSM5652347	GSM5652347_Breast-Luminal-Epithelial-Z000000V2	Breast-Luminal-Epithelium
GSM5652348	GSM5652348_Breast-Luminal-Epithelial-Z000000VJ	Breast-Luminal-Epithelium
GSM5652349	GSM5652349_Breast-Luminal-Epithelial-Z000000VN	Breast-Luminal-Epithelium
GSM5652350	GSM5652350_Breast-Basal-Epithelial-Z000000V6	Breast-Basal-Epithelium
GSM5652351	GSM5652351_Breast-Basal-Epithelial-Z000000VG	Breast-Basal-Epithelium
GSM5652352	GSM5652352_Breast-Basal-Epithelial-Z000000VL	Breast-Basal-Epithelium
GSM5652353	GSM5652353_Breast-Basal-Epithelial-Z0000043E	Breast-Basal-Epithelium
GSM5652354	GSM5652354_Lung-Alveolar-Epithelial-Z000000T1	Lung-Alveolar-Epithelium
GSM5652355	GSM5652355_Lung-Alveolar-Epithelial-Z000000VC	Lung-Alveolar-Epithelium
GSM5652356	GSM5652356_Lung-Alveolar-Epithelial-Z000000VE	Lung-Alveolar-Epithelium
GSM5652357	GSM5652357_Lung-Pleura-Z0000042B	Lung-Pleura
GSM5652358	GSM5652358_Gallbladder-Epithelial-Z00000432	Gallbladder-Epithelium
GSM5652359	GSM5652359_Gastric-fundus-Epithelial-Z000000RX	Gastric-fundus-Epithelium
GSM5652360	GSM5652360_Gastric-fundus-Epithelial-Z000000SK	Gastric-fundus-Epithelium
GSM5652361	GSM5652361_Gastric-fundus-Epithelial-Z000000SV	Gastric-fundus-Epithelium
GSM5652362	GSM5652362_Gastric-body-Epithelial-Z000000SD	Gastric-body-Epithelium
GSM5652363	GSM5652363_Gastric-body-Epithelial-Z000000SM	Gastric-body-Epithelium
GSM5652364	GSM5652364_Gastric-body-Epithelial-Z000000ST	Gastric-body-Epithelium
GSM5652365	GSM5652365_Gastric-antrum-Epithelial-Z000000SF	Gastric-antrum-Epithelium
GSM5652366	GSM5652366_Gastric-antrum-Epithelial-Z000000SP	Gastric-antrum-Epithelium
GSM5652367	GSM5652367_Gastric-antrum-Epithelial-Z000000SR	Gastric-antrum-Epithelium
GSM5652368	GSM5652368_Gastric-antrum-Endocrine-Z00000437	Gastric-antrum-Endocrine
GSM5652369	GSM5652369_Gastric-antrum-Endocrine-Z00000438	Gastric-antrum-Endocrine
GSM5652370	GSM5652370_Colon-Right-Epithelial-Z000000V0	Colon-Right-Epithelium
GSM5652371	GSM5652371_Colon-Right-Epithelial-Z000000V8	Colon-Right-Epithelium
GSM5652372	GSM5652372_Colon-Right-Endocrine-Z0000044S	Colon-Right-Endocrine
GSM5652373	GSM5652373_Colon-Left-Epithelial-Z000000VA	Colon-Left-Epithelium
GSM5652374	GSM5652374_Colon-Left-Endocrine-Z0000044J	Colon-Left-Endocrine
GSM5652375	GSM5652375_Colon-Left-Endocrine-Z0000044T	Colon-Left-Endocrine
GSM5652376	GSM5652376_Colon-Left-Epithelial-Z0000043B	Colon-Left-Epithelium
GSM5652377	GSM5652377_Colon-Left-Epithelial-Z0000043C	Colon-Left-Epithelium
GSM5652378	GSM5652378_Small-int-Epithelial-Z0000042V	Small-int-Epithelium
GSM5652379	GSM5652379_Small-int-Epithelial-Z000000RT	Small-int-Epithelium
GSM5652380	GSM5652380_Small-int-Epithelial-Z000000UW	Small-int-Epithelium
GSM5652381	GSM5652381_Small-int-Epithelial-Z000000UY	Small-int-Epithelium
GSM5652382	GSM5652382_Small-int-Endocrine-Z00000436	Small-int-Endocrine
