## Supplementary Table 6 for "Long-read sequencing of an advanced cancer cohort resolves rearrangements, unravels haplotypes, and reveals methylation landscapes"

### Sheet: Long_POG_genes_on_ecDNAs
Gene_on_ecDNA	Is_canonical_oncogene	Number_of_ecDNAs
A3GALT2	FALSE	1
AAMDC	FALSE	4
AANAT	FALSE	1
AATF	FALSE	1
ABCB1	FALSE	1
ABCB4	FALSE	1
ABI3	FALSE	1
ABRAXAS2	FALSE	1
ACACA	FALSE	1
ACE	FALSE	1
ACER3	FALSE	1
ACOX1	FALSE	1
ACSL5	FALSE	1
ACTL6A	FALSE	1
ADAM12	FALSE	1
ADAM18	FALSE	1
ADAM2	FALSE	1
ADAM32	FALSE	1
ADAM5	FALSE	1
ADAMTS2	FALSE	1
ADCY4	FALSE	1
ADGRA2	FALSE	3
ADGRB2	FALSE	1
ADGRL3	FALSE	1
ADK	FALSE	1
ADNP-AS1	FALSE	1
ADRB3	FALSE	2
AFG1L	FALSE	2
AGAP2-AS1	FALSE	3
AGO2	FALSE	1
AJUBA	FALSE	1
AK2	FALSE	1
AKAP1	FALSE	3
AKNA	FALSE	1
ALG8	FALSE	4
AMBP	FALSE	1
AMZ2P1	FALSE	1
ANK1	FALSE	1
ANKFN1	FALSE	3
ANKRD23	FALSE	1
ANKRD36	FALSE	1
ANKRD39	FALSE	1
ANO1	FALSE	2
AP1G2	FALSE	1
AP3M1	FALSE	1
AP3M2	FALSE	1
AP4S1	FALSE	1
APOH	FALSE	1
APPBP2	FALSE	3
AQP11	FALSE	3
ARFGEF2	FALSE	1
ARHGAP23	FALSE	1
ARHGAP27P1	FALSE	1
ARHGAP27P1-BPTFP1-KPNA2P3	FALSE	1
ARHGAP9	FALSE	2
ARHGEF25	FALSE	2
ARL5C	FALSE	1
ASCC3	FALSE	2
ASH2L	FALSE	2
ASL	FALSE	1
ATG5	FALSE	3
ATG7	FALSE	1
ATL1	FALSE	1
ATP11B	FALSE	1
ATP23	FALSE	2
ATP2B2	FALSE	1
ATP2B2-IT2	FALSE	1
ATP5MC1	FALSE	1
ATP6V1C1	FALSE	1
ATP6V1G1	FALSE	1
ATP9A	FALSE	2
ATP9B	FALSE	1
AVIL	FALSE	3
AXIN2	FALSE	1
AZIN1	FALSE	1
AZIN1-AS1	FALSE	1
AZIN2	FALSE	1
B3GNT6	FALSE	1
B4GALNT1	FALSE	2
B4GALNT2	FALSE	1
BAALC-AS1	FALSE	1
BAALC-AS2	FALSE	1
BABAM2	FALSE	1
BABAM2-AS1	FALSE	1
BAG3	FALSE	1
BAG4	FALSE	2
BAZ2A	FALSE	1
BCAS1	FALSE	1
BCAS3	FALSE	2
BCCIP	FALSE	1
BCL2L2	FALSE	1
BCL2L2-PABPN1	FALSE	1
BEND3	FALSE	4
BEST3	FALSE	2
BMP4	FALSE	1
BRK1	FALSE	1
BSDC1	FALSE	1
BVES	FALSE	2
BVES-AS1	FALSE	2
C14orf93	FALSE	1
C17orf64	FALSE	3
C17orf67	FALSE	3
C17orf78	FALSE	1
C17orf82	FALSE	1
C17orf98	FALSE	2
C19orf12	FALSE	1
C1orf105	FALSE	1
C1orf112	FALSE	1
C1QL2	FALSE	1
C2orf16	FALSE	1
C2orf76	FALSE	1
C7orf31	FALSE	2
C8orf37	FALSE	1
C8orf37-AS1	FALSE	1
C8orf86	FALSE	1
C8orf87	FALSE	1
C8orf88	FALSE	1
C9orf170	FALSE	1
C9orf47	FALSE	1
CA4	FALSE	3
CACNA1C	FALSE	1
CACNA1C-AS4	FALSE	1
CACNA1C-IT2	FALSE	1
CACNA1C-IT3	FALSE	1
CACNB1	FALSE	1
CACNG1	FALSE	1
CACNG4	FALSE	1
CACNG5	FALSE	1
CALB1	FALSE	1
CALCOCO2	FALSE	1
CAND1	FALSE	2
CAPN5	FALSE	1
CARMIL3	FALSE	1
CASC11	FALSE	3
CASC19	FALSE	2
CASC21	FALSE	3
CASC3	FALSE	2
CASC8	FALSE	3
CBLN3	FALSE	1
CBLN4	FALSE	1
CBX3	FALSE	1
CCAT1	FALSE	2
CCAT2	FALSE	3
CCDC121	FALSE	1
CCDC126	FALSE	1
CCDC175	FALSE	1
CCDC182	FALSE	3
CCDC28B	FALSE	1
CCDC39	FALSE	1
CCDC47	FALSE	1
CCDC93	FALSE	1
CCDC96	FALSE	1
CCN6	FALSE	1
CCNE2	FALSE	1
CCT2	FALSE	3
CCT6P1	FALSE	1
CCT6P3	FALSE	1
CD38	FALSE	1
CDCA7L	FALSE	1
CDK20	FALSE	1
CDK3	FALSE	1
CEBPE	FALSE	1
CELF4	FALSE	1
CEP112	FALSE	1
CEP162	FALSE	2
CEP95	FALSE	1
CFAP221	FALSE	1
CHMP4A	FALSE	1
CHN2	FALSE	1
CHN2-AS1	FALSE	1
CHST15	FALSE	1
CHST7	FALSE	1
CIDEB	FALSE	1
CISD3	FALSE	1
CKS2	FALSE	1
CLASP1	FALSE	1
CLDN17	FALSE	1
CLK2P1	FALSE	1
CLNS1A	FALSE	4
CMA1	FALSE	1
CMTM5	FALSE	1
CNNM3	FALSE	1
CNOT2	FALSE	1
CNOT2-DT	FALSE	1
COCH	FALSE	1
COIL	FALSE	3
COL14A1	FALSE	2
COL16A1	FALSE	1
COL27A1	FALSE	1
COMTD1	FALSE	1
COX11	FALSE	1
CPEB2-DT	FALSE	1
CPM	FALSE	4
CPNE6	FALSE	1
CPQ	FALSE	1
CPSF6	FALSE	4
CPVL	FALSE	1
CRCP	FALSE	1
CREB5	FALSE	1
CRYBG1	FALSE	3
CSE1L	FALSE	1
CSE1L-AS1	FALSE	1
CSH1	FALSE	1
CSH2	FALSE	1
CSHL1	FALSE	1
CSMD2	FALSE	1
CSTF2T	FALSE	1
CTDSP2	FALSE	3
CTHRC1	FALSE	1
CTSG	FALSE	1
CTSL	FALSE	1
CTSL3P	FALSE	1
CTSLP8	FALSE	1
CUEDC1	FALSE	2
CWC25	FALSE	2
CYB561	FALSE	1
CYB5B	FALSE	1
CYB5R4	FALSE	2
CYCS	FALSE	2
CYP27B1	FALSE	3
DAAM1	FALSE	1
DACH2	FALSE	1
DACT1	FALSE	1
DAPK1	FALSE	1
DAPK1-IT1	FALSE	1
DBI	FALSE	1
DCAF11	FALSE	1
DCAF13	FALSE	1
DCAF4L2	FALSE	1
DCAF7	FALSE	1
DCDC2B	FALSE	1
DCP1B	FALSE	1
DCTN2	FALSE	2
DDHD1	FALSE	1
DDX18	FALSE	1
DDX42	FALSE	1
DDX52	FALSE	1
DECR1	FALSE	1
DENND3	FALSE	1
DENND5B	FALSE	1
DEPDC1B	FALSE	1
DEPTOR	FALSE	1
DGKE	FALSE	3
DHRS1	FALSE	1
DHRS2	FALSE	1
DHRS4	FALSE	1
DHRS4-AS1	FALSE	1
DHRS4L1	FALSE	1
DHRS4L2	FALSE	1
DHX32	FALSE	1
DHX40	FALSE	3
DIPK2B	FALSE	1
DKK1	FALSE	1
DKK4	FALSE	1
DLG5	FALSE	1
DLG5-AS1	FALSE	1
DNAH11	FALSE	1
DNAJC19	FALSE	1
DNAJC5G	FALSE	1
DNM3	FALSE	1
DNM3-IT1	FALSE	1
DNM3OS	FALSE	1
DOK5	FALSE	1
DOP1A	FALSE	2
DPM1	FALSE	1
DPP10	FALSE	1
DPY19L2P3	FALSE	1
DPY19L4	FALSE	1
DRD5	FALSE	1
DSCC1	FALSE	1
DTD2	FALSE	1
DTX3	FALSE	2
DUPD1	FALSE	1
DUSP13	FALSE	1
DUSP14	FALSE	1
DUSP21	FALSE	1
DYNLL2	FALSE	2
DYRK2	FALSE	4
EDRF1	FALSE	1
EDRF1-AS1	FALSE	1
EDRF1-DT	FALSE	1
EEF1AKMT2	FALSE	1
EEF1AKMT3	FALSE	3
EEF1AKNMT	FALSE	1
EFS	FALSE	1
EIF2B4	FALSE	1
EIF4EBP1	FALSE	2
ELOC	FALSE	1
ELOVL7	FALSE	1
EMC9	FALSE	1
EN1	FALSE	1
ENPP2	FALSE	1
EPB41L5	FALSE	1
EPOP	FALSE	1
EPX	FALSE	2
ERCC8	FALSE	1
ERLIN2	FALSE	5
ERN1	FALSE	1
ESRP1	FALSE	1
EVPL	FALSE	1
EVX1	FALSE	1
EVX1-AS	FALSE	1
EXOC7	FALSE	1
EYA4	FALSE	1
F5	FALSE	1
FABP3	FALSE	1
FADD	FALSE	2
FAHD2B	FALSE	1
FAM126A	FALSE	1
FAM167B	FALSE	1
FAM178B	FALSE	1
FAM221A	FALSE	1
FAM229A	FALSE	1
FAM229B	FALSE	1
FAM53B	FALSE	1
FAM53B-AS1	FALSE	1
FAM92A	FALSE	1
FANCD2OS	FALSE	1
FANK1	FALSE	1
FANK1-AS1	FALSE	1
FASLG	FALSE	1
FBF1	FALSE	1
FBLN1	FALSE	1
FBXL20	FALSE	1
FBXO47	FALSE	2
FERMT2	FALSE	1
FGF19	FALSE	1
FITM1	FALSE	1
FKBP14	FALSE	1
FLJ40194	FALSE	1
FLJ46284	FALSE	1
FMO1	FALSE	1
FMO2	FALSE	1
FMO3	FALSE	1
FMO4	FALSE	1
FMO6P	FALSE	1
FNDC4	FALSE	1
FNDC5	FALSE	1
FOCAD	FALSE	1
FOCAD-AS1	FALSE	1
FOXJ1	FALSE	1
FRS2	FALSE	4
FSBP	FALSE	1
FTH1P3	FALSE	1
FTSJ3	FALSE	1
FUNDC1	FALSE	1
FUT10	FALSE	1
FXR1	FALSE	1
FZD6	FALSE	1
G2E3	FALSE	1
G2E3-AS1	FALSE	1
GALK1	FALSE	1
GAPT	FALSE	1
GAS1	FALSE	1
GAS1RR	FALSE	1
GCKR	FALSE	1
GCLC	FALSE	1
GCNT1	FALSE	1
GDAP1	FALSE	1
GDF6	FALSE	1
GDPD1	FALSE	2
GDPD4	FALSE	1
GEM	FALSE	1
GFRAL	FALSE	1
GH1	FALSE	1
GH2	FALSE	1
GHRL	FALSE	1
GHRLOS	FALSE	1
GIHCG	FALSE	2
GINS4	FALSE	1
GIP	FALSE	1
GLS2	FALSE	1
GMPR2	FALSE	1
GNB4	FALSE	1
GNGT2	FALSE	1
GOLGA7	FALSE	1
GORAB	FALSE	1
GORAB-AS1	FALSE	1
GOT1L1	FALSE	1
GPAT4	FALSE	1
GPN1	FALSE	1
GPNMB	FALSE	1
GPR135	FALSE	1
GPR179	FALSE	1
GPR182	FALSE	2
GPR20	FALSE	1
GPR33	FALSE	1
GRB7	FALSE	3
GRIK1	FALSE	1
GRIK1-AS1	FALSE	1
GRIK2	FALSE	2
GRIK3	FALSE	1
GRIP1	FALSE	1
GRPEL1	FALSE	1
GS1-124K5.11	FALSE	1
GS1-124K5.4	FALSE	1
GSDMA	FALSE	3
GSDMB	FALSE	3
GSDME	FALSE	1
GTF2IP23	FALSE	1
GTF2IRD1P1	FALSE	1
GTF3C2	FALSE	1
GTF3C2-AS1	FALSE	1
GUSB	FALSE	1
GZMB	FALSE	1
GZMH	FALSE	1
H3-3B	FALSE	1
HACE1	FALSE	2
HAO2	FALSE	1
HAO2-IT1	FALSE	1
HAUS4	FALSE	1
HCRTR1	FALSE	1
HCRTR2	FALSE	1
HEATR5A	FALSE	1
HEATR6	FALSE	3
HECTD1	FALSE	1
HELZ	FALSE	1
HIBADH	FALSE	1
HMGCLL1	FALSE	1
HMGCS2	FALSE	1
HNF1B	FALSE	1
HOMEZ	FALSE	1
HOTAIRM1	FALSE	1
HOTTIP	FALSE	1
HOXA10	FALSE	1
HOXA10-AS	FALSE	1
HOXA10-HOXA9	FALSE	1
HOXA11-AS	FALSE	1
HOXA2	FALSE	1
HOXA3	FALSE	1
HOXA4	FALSE	1
HOXA5	FALSE	1
HOXA6	FALSE	1
HOXA7	FALSE	1
HOXA-AS2	FALSE	1
HOXA-AS3	FALSE	1
HOXB13	FALSE	1
HOXB5	FALSE	1
HOXB6	FALSE	1
HOXB7	FALSE	1
HOXB8	FALSE	1
HOXB9	FALSE	1
HOXB-AS3	FALSE	1
HPCA	FALSE	1
HRH1	FALSE	1
HSD3B1	FALSE	1
HSD3B2	FALSE	1
HSD3BP4	FALSE	1
HSF5	FALSE	2
HTRA4	FALSE	1
IBTK	FALSE	2
ICAM2	FALSE	1
IDO1	FALSE	1
IDO2	FALSE	1
IFNG-AS1	FALSE	3
IFT172	FALSE	1
IGF2BP3	FALSE	1
IKBKB	FALSE	1
IKZF3	FALSE	3
IL22	FALSE	3
IL25	FALSE	1
IL26	FALSE	3
IL6	FALSE	1
IL6-AS1	FALSE	1
INHBB	FALSE	1
INHBC	FALSE	2
INHBE	FALSE	2
INPP5F	FALSE	1
INSIG2	FALSE	1
INTS4P1	FALSE	1
INTS4P2	FALSE	1
IPO4	FALSE	1
IQCC	FALSE	1
IRAK2	FALSE	1
IRF9	FALSE	1
ITGB4	FALSE	1
JADE3	FALSE	1
JAKMIP1	FALSE	1
JAZF1-AS1	FALSE	1
JKAMP	FALSE	1
JMJD6	FALSE	1
JPH1	FALSE	1
JPH4	FALSE	1
KAT6A	FALSE	1
KAT6B	FALSE	1
KCNG1	FALSE	1
KCNH6	FALSE	1
KCNMA1	FALSE	1
KCNMA1-AS2	FALSE	1
KCNMA1-AS3	FALSE	1
KCNMB2	FALSE	1
KCNMB2-AS1	FALSE	1
KCNMB3	FALSE	1
KCNMB4	FALSE	1
KCNU1	FALSE	4
KCTD14	FALSE	4
KCTD21	FALSE	4
KCTD21-AS1	FALSE	4
KCTD7	FALSE	1
KHDRBS1	FALSE	1
KHNYN	FALSE	1
KIAA0087	FALSE	1
KIAA0232	FALSE	1
KIAA0586	FALSE	1
KIAA0754	FALSE	1
KIAA1522	FALSE	1
KIF12	FALSE	1
KIF5A	FALSE	2
KIFAP3	FALSE	1
KLHL31	FALSE	1
KLHL7	FALSE	1
KLHL7-DT	FALSE	1
KPNA6	FALSE	1
KRBOX4	FALSE	1
KRTAP11-1	FALSE	1
KRTAP13-1	FALSE	1
KRTAP13-2	FALSE	1
KRTAP13-3	FALSE	1
KRTAP13-4	FALSE	1
KRTAP15-1	FALSE	1
KRTAP19-1	FALSE	1
KRTAP19-2	FALSE	1
KRTAP19-3	FALSE	1
KRTAP19-4	FALSE	1
KRTAP19-5	FALSE	1
KRTAP19-6	FALSE	1
KRTAP19-7	FALSE	1
KRTAP19-8	FALSE	1
KRTAP20-1	FALSE	1
KRTAP20-2	FALSE	1
KRTAP20-3	FALSE	1
KRTAP20-4	FALSE	1
KRTAP21-1	FALSE	1
KRTAP21-2	FALSE	1
KRTAP21-3	FALSE	1
KRTAP22-1	FALSE	1
KRTAP22-2	FALSE	1
KRTAP23-1	FALSE	1
KRTAP24-1	FALSE	1
KRTAP25-1	FALSE	1
KRTAP26-1	FALSE	1
KRTAP27-1	FALSE	1
KRTAP6-1	FALSE	1
KRTAP6-2	FALSE	1
KRTAP6-3	FALSE	1
KRTAP7-1	FALSE	1
KRTAP8-1	FALSE	1
KRTCAP3	FALSE	1
L3HYPDH	FALSE	1
LAMA4	FALSE	1
LAMA4-AS1	FALSE	1
LDC1P	FALSE	1
LETM2	FALSE	1
LGR5	FALSE	1
LHPP	FALSE	1
LHX1-DT	FALSE	1
LIMD2	FALSE	1
LIN28B-AS1	FALSE	2
LLGL2	FALSE	1
LNCAROD	FALSE	1
LPO	FALSE	2
LRATD2	FALSE	1
LRP1	FALSE	2
LRP10	FALSE	1
LRP1-AS	FALSE	2
LRRC10	FALSE	3
LRRC37A11P	FALSE	2
LRRC37A3	FALSE	1
LRRC3C	FALSE	3
LRRC69	FALSE	1
LTB4R	FALSE	1
LTB4R2	FALSE	1
LTO1	FALSE	1
LY96	FALSE	1
LYZ	FALSE	4
MAK16	FALSE	1
MALSU1	FALSE	1
MAP3K3	FALSE	1
MAP4K5	FALSE	1
MARCHF9	FALSE	3
MARCKSL1	FALSE	1
MARCO	FALSE	1
MARS1	FALSE	2
MBD6	FALSE	2
MCMBP	FALSE	1
MDM1	FALSE	3
MDP1	FALSE	1
ME1	FALSE	2
MED1	FALSE	1
MED13	FALSE	1
MED24	FALSE	3
MED30	FALSE	1
METTL1	FALSE	3
METTL11B	FALSE	1
METTL18	FALSE	1
METTL23	FALSE	1
MFN1	FALSE	1
MFSD11	FALSE	1
MFSD4B	FALSE	1
MGAT5B	FALSE	1
MHRT	FALSE	1
MIEN1	FALSE	4
MILR1	FALSE	1
MIP	FALSE	1
MKS1	FALSE	2
MMD	FALSE	1
MMP14	FALSE	1
MMP16	FALSE	1
MMP21	FALSE	1
MOCS3	FALSE	1
MPO	FALSE	2
MPP6	FALSE	1
MPV17	FALSE	1
MRAP2	FALSE	2
MRC2	FALSE	1
MROH5	FALSE	1
MROH9	FALSE	1
MRPL13	FALSE	2
MRPL33	FALSE	1
MRPL38	FALSE	1
MRPL45	FALSE	1
MRPL47	FALSE	1
MRPL52	FALSE	1
MRPS23	FALSE	2
MRS2P2	FALSE	1
MSL1	FALSE	3
MSX2P1	FALSE	2
MTBP	FALSE	1
MTERF3	FALSE	1
MTMR4	FALSE	2
MTMR9LP	FALSE	1
MTRES1	FALSE	4
MTURN	FALSE	1
MTVR2	FALSE	3
MXRA7	FALSE	1
MYEOV	FALSE	1
MYH6	FALSE	1
MYH7	FALSE	1
MYO15B	FALSE	1
MYO1A	FALSE	2
MYO7A	FALSE	1
MYOC	FALSE	1
MYOCOS	FALSE	1
MYRFL	FALSE	2
NAB2	FALSE	2
NACA2	FALSE	1
NARS2	FALSE	4
NBN	FALSE	2
NDUFA4L2	FALSE	2
NDUFAF6	FALSE	1
NDUFB5	FALSE	1
NDUFC2	FALSE	4
NDUFC2-KCTD14	FALSE	4
NECAB1	FALSE	1
NEDD8	FALSE	1
NEDD8-MDP1	FALSE	1
NEMP1	FALSE	2
NEUROD2	FALSE	3
NFAT5	FALSE	1
NFATC1	FALSE	1
NFATC2	FALSE	1
NFATC4	FALSE	1
NFE2L3	FALSE	1
NFKBIZ	FALSE	1
NGDN	FALSE	1
NGFR	FALSE	1
NIFK	FALSE	1
NIFK-AS1	FALSE	1
NKX1-2	FALSE	1
NKX6-3	FALSE	1
NOG	FALSE	3
NOP9	FALSE	1
NOVA1	FALSE	1
NPVF	FALSE	2
NPY	FALSE	1
NR1D1	FALSE	3
NR2E1	FALSE	2
NRBP1	FALSE	1
NRG1	FALSE	1
NRG1-IT1	FALSE	1
NRG1-IT3	FALSE	1
NRL	FALSE	1
NSD3	FALSE	1
NUP107	FALSE	3
NUP42	FALSE	1
NXNL2	FALSE	1
NXPH4	FALSE	2
NYNRIN	FALSE	1
OAT	FALSE	1
OMP	FALSE	1
OR4D1	FALSE	2
OR4D2	FALSE	2
ORM1	FALSE	1
ORM2	FALSE	1
ORMDL3	FALSE	3
OS9	FALSE	3
OSBPL3	FALSE	1
OSGIN2	FALSE	2
OSTM1	FALSE	2
OSTM1-AS1	FALSE	2
OTUD6B	FALSE	1
OTUD6B-AS1	FALSE	1
OXA1L	FALSE	1
PABPN1	FALSE	1
PART1	FALSE	1
PCAT1	FALSE	2
PCAT2	FALSE	2
PCGF2	FALSE	1
PCK2	FALSE	1
PCP4	FALSE	1
PCSK5	FALSE	1
PCTP	FALSE	1
PDE4D	FALSE	1
PDP1	FALSE	1
PDSS2	FALSE	4
PECAM1	FALSE	1
PEF1	FALSE	1
PEX5L	FALSE	1
PEX5L-AS2	FALSE	1
PFDN4	FALSE	1
PGAP3	FALSE	4
PGM3	FALSE	2
PHB	FALSE	1
PHC2	FALSE	1
PHC2-AS1	FALSE	1
PHGDH	FALSE	1
PHOSPHO1	FALSE	1
PIGC	FALSE	1
PIP4K2B	FALSE	1
PIP4K2C	FALSE	2
PIP4P2	FALSE	1
PITPNC1	FALSE	1
PLAT	FALSE	1
PLEKHA2	FALSE	1
PLEKHA8	FALSE	1
PLEKHF1	FALSE	1
PLEKHF2	FALSE	1
PLEKHM1P1	FALSE	1
PLK2	FALSE	1
PLPBP	FALSE	5
PLPP4	FALSE	1
PLPP5	FALSE	1
PLXDC1	FALSE	2
PMS2P4	FALSE	1
PNMT	FALSE	4
POLB	FALSE	1
POLG2	FALSE	1
POLR3A	FALSE	1
POP4	FALSE	1
POPDC3	FALSE	2
POU5F1B	FALSE	3
PPFIA1	FALSE	2
PPM1E	FALSE	2
PPM1G	FALSE	1
PPP1R1B	FALSE	4
PPP1R3E	FALSE	1
PPP2R2C	FALSE	1
PRAC1	FALSE	1
PRAC2	FALSE	1
PRCD	FALSE	1
PREP	FALSE	3
PREX1	FALSE	1
PRKCA-AS1	FALSE	1
PRKG1	FALSE	1
PRKG1-AS1	FALSE	1
PRMT5-AS1	FALSE	1
PRNCR1	FALSE	2
PRPSAP1	FALSE	1
PRR11	FALSE	2
PRR15	FALSE	1
PRR29	FALSE	1
PRR29-AS1	FALSE	1
PRRC2C	FALSE	1
PRRX1	FALSE	1
PRSS35	FALSE	2
PSMB3	FALSE	1
PSMB5	FALSE	1
PSMC5	FALSE	1
PSMD12	FALSE	1
PSMD3	FALSE	3
PSME1	FALSE	1
PSME2	FALSE	1
PTDSS1	FALSE	1
PTK2	FALSE	1
PTPN4	FALSE	1
PTPRB	FALSE	1
PTPRR	FALSE	1
PTPRU	FALSE	1
PTRH2	FALSE	3
PUF60	FALSE	1
QRICH2	FALSE	1
QRSL1	FALSE	4
R3HDM2	FALSE	2
RAB11FIP1	FALSE	2
RAB21	FALSE	1
RAB3C	FALSE	1
RAB3IP	FALSE	2
RABGEF1	FALSE	1
RABGGTA	FALSE	1
RAD51C	FALSE	2
RAD54B	FALSE	1
RALB	FALSE	1
RAP1B	FALSE	3
RAPGEF5	FALSE	1
RAPGEFL1	FALSE	2
RARA-AS1	FALSE	1
RBBP4	FALSE	1
RBKS	FALSE	1
RBM12B	FALSE	1
RBM12B-AS1	FALSE	1
RBM23	FALSE	1
RBMS2	FALSE	1
RDH16	FALSE	2
RDM1P5	FALSE	2
REC8	FALSE	1
RECQL5	FALSE	1
REM2	FALSE	1
REV3L	FALSE	1
RFK	FALSE	1
RFPL4B	FALSE	1
RGS9	FALSE	1
RHBDF2	FALSE	1
RIBC2	FALSE	1
RIPK2	FALSE	1
RIPK3	FALSE	1
RIPPLY2	FALSE	2
RNF122	FALSE	1
RNF126P1	FALSE	3
RNF157	FALSE	1
RNF157-AS1	FALSE	1
RNF19B	FALSE	1
RNF212B	FALSE	1
RNF31	FALSE	1
RNF5P1	FALSE	1
RNFT1	FALSE	3
RNFT1-DT	FALSE	3
RNU4ATAC	FALSE	1
ROCR	FALSE	1
RP2	FALSE	1
RPL19	FALSE	1
RPL21	FALSE	1
RPS24	FALSE	1
RPS2P32	FALSE	1
RPS6KB1	FALSE	3
RPSAP52	FALSE	1
RPSAP9	FALSE	1
RTN1	FALSE	1
RTN4IP1	FALSE	2
RWDD2A	FALSE	2
RXRG	FALSE	1
S100PBP	FALSE	1
S1PR3	FALSE	1
SALL3	FALSE	1
SAMD12	FALSE	2
SAMD8	FALSE	1
SAP30BP	FALSE	1
SAV1	FALSE	1
SCARNA16	FALSE	1
SCARNA20	FALSE	3
SCFD1	FALSE	1
SCML4	FALSE	2
SCN4A	FALSE	1
SCPEP1	FALSE	3
SCRIB	FALSE	1
SCRN1	FALSE	1
SCTR	FALSE	1
SCYL3	FALSE	1
SDC2	FALSE	1
SDR39U1	FALSE	1
SDR9C7	FALSE	2
SEC13	FALSE	1
SEC14L1	FALSE	1
SEC23IP	FALSE	1
SEC63	FALSE	2
SECISBP2	FALSE	1
SELE	FALSE	1
SELL	FALSE	1
SELP	FALSE	1
SEMA4C	FALSE	1
SEMA4D	FALSE	1
SEPTIN4	FALSE	2
SEPTIN4-AS1	FALSE	2
SEPTIN9	FALSE	1
SEPTIN9-DT	FALSE	1
SERINC2	FALSE	1
SFRP1	FALSE	1
SHC3	FALSE	1
SHMT2	FALSE	2
SIRLNT	FALSE	1
SKA2	FALSE	2
SKAP1	FALSE	1
SKAP2	FALSE	1
SLC16A10	FALSE	1
SLC20A2	FALSE	1
SLC22A17	FALSE	1
SLC25A32	FALSE	1
SLC26A10	FALSE	2
SLC26A7	FALSE	1
SLC2A9	FALSE	1
SLC30A3	FALSE	1
SLC35E3	FALSE	3
SLC45A4	FALSE	1
SLC4A1AP	FALSE	1
SLC6A1	FALSE	1
SLC6A11	FALSE	1
SLC6A1-AS1	FALSE	1
SLC7A7	FALSE	1
SLC7A8	FALSE	1
SLC9A7	FALSE	1
SMARCD2	FALSE	1
SMC1B	FALSE	1
SMG8	FALSE	2
SMIM19	FALSE	1
SMIM20	FALSE	1
SMIM38	FALSE	1
SMIM5	FALSE	1
SMIM6	FALSE	1
SMURF2	FALSE	1
SNAP91	FALSE	2
SNF8	FALSE	1
SNHG16	FALSE	1
SNHG20	FALSE	1
SNHG25	FALSE	1
SNHG26	FALSE	1
SNORA105C	FALSE	1
SNORA111	FALSE	1
SNORA113	FALSE	3
SNORA15B-1	FALSE	1
SNORA15B-2	FALSE	1
SNORA21	FALSE	2
SNORA21B	FALSE	2
SNORA22C	FALSE	1
SNORA30B	FALSE	1
SNORA50C	FALSE	1
SNORA70G	FALSE	3
SNORA87	FALSE	1
SNORA90	FALSE	1
SNORD104	FALSE	1
SNORD124	FALSE	3
SNORD13	FALSE	1
SNORD168	FALSE	1
SNORD172	FALSE	1
SNORD173	FALSE	1
SNORD1A	FALSE	1
SNORD1B	FALSE	1
SNORD1C	FALSE	1
SNORD38D	FALSE	1
SNORD3H	FALSE	1
SNORD65B	FALSE	1
SNORD65C	FALSE	1
SNORD93	FALSE	1
SNRNP40	FALSE	1
SNTB1	FALSE	1
SNX10	FALSE	1
SNX17	FALSE	1
SNX3	FALSE	2
SOBP	FALSE	2
SOCS7	FALSE	1
SOX2-OT	FALSE	1
SOX9	FALSE	1
SOX9-AS1	FALSE	1
SP4	FALSE	1
SPATA31C1	FALSE	1
SPATA31C2	FALSE	1
SPATA31E1	FALSE	1
SPHK1	FALSE	1
SPIN1	FALSE	1
SPOCD1	FALSE	1
SPRYD4	FALSE	1
SRCIN1	FALSE	1
SRP68	FALSE	1
ST6GALNAC1	FALSE	1
ST6GALNAC2	FALSE	1
STAC2	FALSE	1
STAC3	FALSE	2
STAG3L4	FALSE	1
STAR	FALSE	2
STARD3	FALSE	4
STAT6	FALSE	2
STAU1	FALSE	1
STEAP1B	FALSE	1
STEAP3	FALSE	1
STEAP3-AS1	FALSE	1
STK31	FALSE	1
STRADA	FALSE	1
STRN3	FALSE	1
STXBP6	FALSE	1
SUCO	FALSE	1
SUMO1P1	FALSE	1
SUPT4H1	FALSE	2
SUPT7L	FALSE	1
SYNC	FALSE	1
SYNRG	FALSE	1
TAC3	FALSE	2
TACC1	FALSE	1
TACO1	FALSE	1
TADA2A	FALSE	1
TADA2B	FALSE	1
TAF2	FALSE	1
TAMM41	FALSE	1
TANC2	FALSE	1
TARID	FALSE	1
TATDN2	FALSE	1
TAX1BP1	FALSE	1
TBC1D14	FALSE	1
TBC1D3E	FALSE	1
TBC1D3P1-DHX40P1	FALSE	3
TBX15	FALSE	1
TBX18	FALSE	2
TBX18-AS1	FALSE	2
TBX2-AS1	FALSE	1
TBX4	FALSE	1
TCAM1P	FALSE	1
TCAP	FALSE	4
TCIM	FALSE	1
TEN1	FALSE	1
TEN1-CDK3	FALSE	1
TENM4	FALSE	1
TENT5A	FALSE	2
TEX14	FALSE	2
TEX2	FALSE	1
TEX36	FALSE	1
TEX36-AS1	FALSE	1
TEX48	FALSE	1
TEX53	FALSE	1
TFCP2L1	FALSE	1
TGM1	FALSE	1
THAP2	FALSE	1
THORLNC	FALSE	1
THRA1/BTR	FALSE	1
THRSP	FALSE	4
THTPA	FALSE	1
TIAM1	FALSE	1
TIMELESS	FALSE	1
TIMM9	FALSE	1
TINAGL1	FALSE	1
TINF2	FALSE	1
TLK2	FALSE	1
TM2D2	FALSE	1
TM9SF1	FALSE	1
TMEM100	FALSE	1
TMEM177	FALSE	1
TMEM185B	FALSE	1
TMEM19	FALSE	1
TMEM234	FALSE	1
TMEM248	FALSE	1
TMEM268	FALSE	1
TMEM37	FALSE	1
TMEM39B	FALSE	1
TMEM54	FALSE	1
TMEM64	FALSE	1
TMEM67	FALSE	1
TMEM70	FALSE	1
TMEM75	FALSE	2
TNC	FALSE	1
TNFSF15	FALSE	1
TNFSF8	FALSE	1
TOM1L1	FALSE	1
TOMM7	FALSE	1
TOP1P1	FALSE	1
TP53INP1	FALSE	1
TPBG	FALSE	2
TPCN2	FALSE	1
TPH2	FALSE	1
TPST1	FALSE	1
TRA2A	FALSE	1
TRAF3IP2	FALSE	1
TRAF3IP2-AS1	FALSE	1
TRHDE	FALSE	1
TRHDE-AS1	FALSE	1
TRIL	FALSE	1
TRIM25	FALSE	3
TRIM37	FALSE	2
TRIM47	FALSE	1
TRIM54	FALSE	1
TRIM62	FALSE	1
TRIM65	FALSE	1
TRIQK	FALSE	1
TRPS1	FALSE	1
TSFM	FALSE	3
TSHZ2	FALSE	1
TSL	FALSE	1
TSN	FALSE	1
TSPAN31	FALSE	3
TSPAN8	FALSE	1
TSPOAP1	FALSE	2
TSPOAP1-AS1	FALSE	2
TSPYL5	FALSE	1
TSSK3	FALSE	1
TSSK4	FALSE	1
TTC14	FALSE	1
TTI2	FALSE	1
TTLL6	FALSE	1
TUBD1	FALSE	3
TUBE1	FALSE	1
TXLNA	FALSE	1
TYW1	FALSE	1
UBALD2	FALSE	1
UBE2O	FALSE	1
UBE2W	FALSE	1
UBE2Z	FALSE	1
UBE3D	FALSE	2
UCN	FALSE	1
UNC13D	FALSE	1
UNC5D	FALSE	1
UNK	FALSE	1
UQCRB	FALSE	1
URI1	FALSE	1
UROS	FALSE	1
USP13	FALSE	1
USP32	FALSE	3
USP35	FALSE	4
VAMP4	FALSE	1
VCL	FALSE	1
VDAC2	FALSE	1
VDAC3	FALSE	1
VEZF1	FALSE	2
VGLL4	FALSE	1
VIRMA	FALSE	1
VKORC1L1	FALSE	1
VMP1	FALSE	3
VSTM2B	FALSE	1
WARS2	FALSE	1
WARS2-AS1	FALSE	1
WARS2-IT1	FALSE	1
WBP2	FALSE	1
WDR11	FALSE	1
WDR11-AS1	FALSE	1
WFDC21P	FALSE	3
WFS1	FALSE	1
WHRN	FALSE	1
WIPF2	FALSE	2
WIPF3	FALSE	1
YARS1	FALSE	1
YPEL2	FALSE	2
YWHAEP7	FALSE	1
ZACN	FALSE	1
ZBTB39	FALSE	2
ZBTB8A	FALSE	1
ZBTB8B	FALSE	1
ZBTB8OS	FALSE	1
ZCCHC17	FALSE	1
ZDHHC6	FALSE	1
ZFC3H1	FALSE	1
ZFHX2	FALSE	1
ZFHX4	FALSE	1
ZFHX4-AS1	FALSE	1
ZFP64	FALSE	2
ZMAT3	FALSE	1
ZMAT4	FALSE	1
ZMYM1	FALSE	1
ZMYM4	FALSE	1
ZMYM4-AS1	FALSE	1
ZNF155	FALSE	1
ZNF221	FALSE	1
ZNF222	FALSE	1
ZNF223	FALSE	1
ZNF224	FALSE	1
ZNF225	FALSE	1
ZNF226	FALSE	1
ZNF227	FALSE	1
ZNF230	FALSE	1
ZNF234	FALSE	1
ZNF283	FALSE	1
ZNF284	FALSE	1
ZNF362	FALSE	1
ZNF404	FALSE	1
ZNF45	FALSE	1
ZNF503	FALSE	1
ZNF503-AS1	FALSE	1
ZNF503-AS2	FALSE	1
ZNF512	FALSE	1
ZNF513	FALSE	1
ZNF536	FALSE	1
ZNF618	FALSE	1
ZNF639	FALSE	1
ZNF652	FALSE	1
ZNF674	FALSE	1
ZNF674-AS1	FALSE	1
ZNF697	FALSE	1
ZNF92	FALSE	1
ZNRF2P2	FALSE	1
ZPBP2	FALSE	3
ZPLD1	FALSE	1
ZRANB1	FALSE	1
ZSCAN20	FALSE	1
ADAM9	TRUE	1
AGAP2	TRUE	3
BAALC	TRUE	1
BRF2	TRUE	3
BRIP1	TRUE	1
CAD	TRUE	1
CCND1	TRUE	1
CCNE1	TRUE	1
CD24	TRUE	4
CD79B	TRUE	1
CDC6	TRUE	2
CDH17	TRUE	1
CDK12	TRUE	2
CDK4	TRUE	3
CENPW	TRUE	1
CLTC	TRUE	3
CSF3	TRUE	3
CTBP2	TRUE	1
CTTN	TRUE	1
CYGB	TRUE	1
CYP24A1	TRUE	1
DDHD2	TRUE	2
DDIT3	TRUE	2
DDX5	TRUE	1
DUSP26	TRUE	1
EIF3I	TRUE	1
ERBB2	TRUE	4
EXT1	TRUE	2
FGF3	TRUE	1
FGF4	TRUE	1
FGFR1	TRUE	1
FGFR2	TRUE	1
FYN	TRUE	1
GAB2	TRUE	4
GALR2	TRUE	1
GLI1	TRUE	2
GLI2	TRUE	1
GNA13	TRUE	1
HDAC1	TRUE	1
HMGA2	TRUE	1
HNRNPA2B1	TRUE	1
HOXA1	TRUE	1
HOXA11	TRUE	1
HOXA13	TRUE	1
HOXA9	TRUE	1
IFNG	TRUE	3
IGF2BP1	TRUE	1
INTS2	TRUE	1
INTS4	TRUE	4
INTS8	TRUE	1
JAZF1	TRUE	1
KDM6A	TRUE	1
LASP1	TRUE	2
LCK	TRUE	1
LHX1	TRUE	1
LIN28B	TRUE	2
LSM1	TRUE	2
MDM2	TRUE	4
MLLT3	TRUE	1
MLLT6	TRUE	1
MSI2	TRUE	3
MTDH	TRUE	1
MYC	TRUE	3
PAK1	TRUE	1
PIK3CA	TRUE	1
PPM1D	TRUE	2
PRDM1	TRUE	3
PRKCA	TRUE	1
PRMT5	TRUE	1
PTP4A2	TRUE	1
PTP4A3	TRUE	1
PVT1	TRUE	3
RARA	TRUE	1
RNF43	TRUE	2
RPL23	TRUE	2
RSF1	TRUE	4
RUNX1T1	TRUE	1
SALL4	TRUE	2
SBDS	TRUE	1
SFPQ	TRUE	1
SOX2	TRUE	1
SRSF1	TRUE	2
SRSF2	TRUE	1
TBC1D1	TRUE	1
TBC1D15	TRUE	1
TBC1D3	TRUE	1
TBC1D3C	TRUE	1
TBL1XR1	TRUE	1
TBX2	TRUE	1
TCF7L2	TRUE	1
THRA	TRUE	3
TRIB1	TRUE	1
VHL	TRUE	1
VTI1A	TRUE	1
YEATS4	TRUE	4
ZNF217	TRUE	1
ZNF703	TRUE	5
