## Supplementary Table 3 for "Long-read sequencing of an advanced cancer cohort resolves rearrangements, unravels haplotypes, and reveals methylation landscapes"

### Sheet: Sheet1
Event Type	SAVANA	nanomonSV	SAVANA and nanomonSV	HQ Illumina	LQ Illumina	HQ and LQ Illumina
Insertion	2(1-4)	58(39-79)	58(39-83)	3(2-7)	93(51-118)	99(52-128)
Deletion	48(25-77)	111(66-175)	119(71-183)	135(98-211)	710(565-758)	862(661-997)
Inversion	43(20-69)	45(25-79)	57(29-89)	48(29-82)	161(142-182)	212(186-269)
Translocation	22(8-32)	45(25-474)	33(20-47)	27(14-46)	190(170-219)	227(197-259)
Duplication	41(23-84)	35(15-80)	49(25-108)	35(15-78)	258(231-287)	297(253-374)
